# X-Chromosome-wide association study for Alzheimer’s disease

**DOI:** 10.1101/2024.05.02.24306739

**Authors:** Julie Le Borgne, Lissette Gomez, Sami Heikkinen, Najaf Amin, Shahzad Ahmad, Seung Hoan Choi, Joshua Bis, Benjamin Grenier-Boley, Omar Garcia Rodriguez, Luca Kleineidam, Juan Young, Kumar Parijat Tripathi, Lily Wang, Achintya Varma, Sven van der Lee, Vincent Damotte, Itziar de Rojas, Sagnik Palmal, Vilmantas Giedraitis, Roberta Ghidoni, Victoria Fernandez, Patrick Gavin Kehoe, Ruth Frikke-Schmidt, Magda Tsolaki, Pascual Sánchez-Juan, Kristel Sleegers, Martin Ingelsson, Jonathan Haines, Lindsay Farrer, Richard Mayeux, Li-San Wang, Rebecca Sims, Anita DeStefano, Gerard D. Schellenberg, Sudha Seshadri, Philippe Amouyel, Julie Williams, Wiesje van der Flier, Alfredo Ramirez, Margaret Pericak-Vance, Ole Andreassen, Cornelia Van Duijn, Mikko Hiltunen, Agustín Ruiz, Josée Dupuis, Eden Martin, Jean-Charles Lambert, Brian Kunkle, Céline Bellenguez

## Abstract

Due to methodological reasons, the X-chromosome has not been featured in the major genome-wide association studies on Alzheimer’s Disease (AD). To finally address this and better characterize the genetic landscape of AD, we performed an in-depth X-Chromosome-Wide Association Study (XWAS) in 115,841 AD cases or AD proxy cases, including 52,214 clinically-diagnosed AD cases, and 613,671 controls. We considered three approaches to account for the different X-chromosome inactivation (XCI) states in females, i.e. random XCI, skewed XCI, and escape XCI. We did not detect any genome-wide significant signals (P ≤ 5 × 10^−8^) but identified four X-chromosome-wide significant loci (P ≤ 1.7 × 10^−6^). Two signals locate in the *FRMPD4* and *DMD* genes, while the two others are more than 300 kb away from the closest protein coding genes *NLGN4X* and *GRIA3*. Overall, this XWAS found no common genetic risk factors for AD on the non-pseudoautosomal region of the X-chromosome, but it identified suggestive signals warranting further investigations.
