## Supplementary Tables for "X-Chromosome-wide association study for Alzheimer’s disease"

### Sheet: Table S1
Supplementary Table S1: Sample size per study
			AD-diagnosed or AD-proxy cases												Controls
	Study	N total	N	% female	% sample with age*	Mean age	SD age	% sample with age at onset	Mean age at onset	SD age at onset	% sample with APOE status	N APOE4=0	N APOE4=1	N APOE4=2	N	% female	% sample with age	Mean age	SD age	% sample with APOE status	N APOE4=0	N APOE4=1	N APOE4=2
	ACT1	2095	524	0.63	1	80.14	6.71	1	80.14	6.71	0.99	285	198	36	1571	0.56	1	81.69	5.91	0.93	1148	301	14
	ACT3	1147	135	0.64	1	85.27	6.25	1	85.27	6.25	1	85	47	3	1012	0.54	1	78.78	7.41	1	723	270	19
	ADC1	2044	1532	0.54	1	72.48	7.04	1	72.48	7.04	0.99	492	776	252	512	0.59	1	76.78	8.78	0.98	352	145	5
	ADC10	1185	726	0.51	1	61.21	10.54	1	61.21	10.54	1	295	322	109	459	0.56	1	73.1	8.15	1	325	120	14
	ADC11	935	392	0.53	1	69.31	10.01	1	69.31	10.01	1	144	195	53	543	0.63	1	72.42	7.02	1	369	151	23
	ADC12	655	275	0.51	NA	67.01	9.89	NA	67.01	9.89	1	122	113	40	380	0.63	NA	81.67	5.86	1	258	116	6
	ADC2	779	623	0.5	1	73.16	7.12	1	73.16	7.12	0.89	204	267	86	156	0.68	1	75.76	7.88	0.92	102	36	5
	ADC3	1261	712	0.55	1	73.72	7.94	1	73.72	7.94	0.85	227	303	74	549	0.63	1	75.34	9.77	0.95	401	112	10
	ADC4	681	304	0.55	1	73.38	6.95	1	73.38	6.95	0.95	129	128	32	377	0.64	1	75.73	8.12	0.95	258	88	13
	ADC5	791	286	0.53	1	73.67	7.03	1	73.67	7.03	0.95	94	144	35	505	0.66	1	77.58	8.96	0.97	372	107	12
	ADC6	546	211	0.59	1	73.95	7.58	1	73.95	7.58	0.98	87	99	21	335	0.67	1	74.48	8.94	0.98	235	87	5
	ADC7	1304	514	0.51	1	72.55	7.57	1	72.55	7.57	0.99	189	244	77	790	0.64	1	73.92	7.78	1	534	240	13
	ADC8	905	422	0.5	1	72.8	7.48	1	72.8	7.48	1	166	201	55	483	0.63	1	74.39	8.49	1	342	126	16
	ADC9	1429	656	0.47	1	72.82	7.63	1	72.82	7.63	1	271	303	82	773	0.62	1	73.1	7.87	1	515	230	28
	ADNI	441	268	0.42	1	75.3	7.15	1	75.3	7.15	1	85	138	44	173	0.4	1	78.6	5.46	1	129	40	4
	GenADA	1363	652	0.57	1	74.58	6.17	1	74.58	6.17	1	232	336	84	711	0.64	1	74.2	7.02	1	542	159	11
	NIA-LOAD	3366	1798	0.65	0.99	73.57	6.69	0.99	73.57	6.69	1	459	1018	321	1568	0.6	1	73.95	8.65	1	994	522	52
	MAYO	1703	657	0.57	1	73.57	4.83	1	73.57	4.83	0.98	223	313	111	1046	0.51	1	72.91	4.36	0.98	735	271	19
	MIRAGE	662	377	0.64	1	71.19	6.57	1	71.19	6.57	0.99	161	164	47	285	0.58	1	72.33	7.35	0.99	177	86	18
	OHSU	284	132	0.62	1	85.89	5.74	1	85.89	5.74	0.99	74	53	4	152	0.55	1	83.86	7.59	0.99	127	23	1
	PFIZER	1452	692	0.54											760	0.54
	TARCC	504	323	0.62	1	74.01	7.13	1	74.01	7.13	0.96	115	154	41	181	0.65	1	73.87	8.18	1	134	42	5
	TGEN2	1011	656	0.65											355	0.48
	UKS	766	596	0.57	1	72.23	6.65	1	72.23	6.65	0.99	263	252	78	170	0.51	1	64.07	2.98	0.04	6	1	0
	UM/CWRU/MSSM	2253	1134	0.65	1	74.19	7.78	1	74.19	7.78	0.99	460	504	164	1119	0.61	1	74.01	8.33	0.99	857	236	18
	UM/CWRU/TARCC2	441	253	0.57	1	74.55	7.69	1	74.55	7.69	0.92	90	115	28	188	0.62	1	71.35	7.74	0.63	97	21	1
	UPITT	1990	1161	0.63	1	72.91	6.41	1	72.91	6.41	1	489	561	110	829	0.63	1	75.47	6.03	1	663	155	9
	WASHU1	505	318	0.56	1	74.23	8	1	74.23	8	0.99	141	143	30	187	0.6	1	76.85	8.37	1	137	45	5
Total ADGC		32498	16329	0.57	1	NA	NA	1	72.97	8.19	0.98	5582	7091	2017	16169	0.59	1	75.55	8.2	0.9	10532	3730	326
	FHS	1980	269	0.66	1	83.01	6.73	NA	NA	NA	0.97	170	85	7	1711	0.55	1	75.32	6.73	0.95	1317	295	19
	CHS	2152	450	0.66	1	81.88	5.16	1	81.88	5.16	0.96	284	138	9	1702	0.6	1	81.13	5.16	0.96	1301	320	11
	RS	5970	985	0.73	1	75.87	8.71	1	75.87	8.71	0.97	552	338	62	4985	0.58	1	67.92	8.6	0.97	3603	1142	71
Total CHARGE		10102	1704	0.7	1	83.01	6.73	1	77.76	8.26	0.97	1006	561	78	8398	0.58	1	72.1	9.36	0.96	6221	1757	101
	EADI	8584	2377	0.66	0.99	74.26	10.12	0.93	73.93	10.16	0.96	1168	896	215	6207	0.61	1	80.01	7.64	0.98	4886	1126	53
	GERAD	10435	3168	0.64	1	74.09	8.81	1	74.09	8.81	0.91	1167	1375	346	7267	0.52	1	51.06	11.93	0.83	4297	1577	151
	EADB-core	41502	19977	0.62	0.99	72.02	10.43	0.83	71.11	10.54	0.98	9011	8274	2210	21525	0.58	0.97	66.89	14.29	0.99	16082	4799	384
	GR@ACE/DEGESCO	12847	6375	0.7	1	81.73	8.01	NA	NA	NA	1	3776	2272	325	6474	0.49	0.96	57.3	14.49	1	5202	1198	74
	Bonn	1676	593	0.66	0.99	77.97	9.86	0.99	77.97	9.86	0.96	285	219	64	1083	0.55	0.98	70.95	9.02	0.99	815	240	15
	DemGene	7611	1691	0.66	0.79	72.15	8.84	0.62	71.62	8.82	1	613	812	261	5920	0.48	0.2	68.47	11.08	1	3949	1761	195
Total EADB		82655	34181	0.64	0.98	74.29	10.45	0.69	71.87	10.31	0.97	16020	13848	3421	48476	0.55	0.88	65.2	15.3	0.97	35231	10701	872
	FinnGen	313216	7759	0.42	1	82.27	7.35	1	79.35	7.77	0.98	3542	3322	748	305457	0.55	1	61.65	15.01	0.99	203686	88464	9007
	UKBB_proxy	291039	55868	0.56	1	58.93	6.77	NA	NA	NA	0.999875	33627	19844	2390	235171	0.55	1	55.96	8.17	0.999962	172780	57614	4768
	UKBB	431700	3865	0.53	1	64.67	4.2	NA	NA	NA	1	1448	1879	538	427835	0.54	1	56.79	7.99	0.999953	306513	111533	9769
Total AD-diagnosed		870173	63838	0.59	0.98	74.88	10.51	0.92	73.47	9.71	0.98	27598	26701	6802	806335	0.55	0.98	59.65	12.23	0.99	562183	216185	20075
Total AD-proxy		729512	115841	0.58	0.98	66.19	11.94	0.92	73.47	9.71	0.99	59777	44666	8654	613671	0.55	0.98	60.23	13.3	0.99	428450	162266	15074
Total without biobanks		125257	52214	0.62	0.98	74.36	10.45	0.91	72.43	9.65	0.98	22608	21500	5516	73043	0.56	0.92	68.17	14.18	0.97	51984	16188	1299
*age used in the analyses (see Supplementary material)

### Sheet: Table S2
Supplementary Table S2: Inflation factors of the different meta-analyses
		Common variants (MAF > 0.01)	Independent common variants*
AD-diagnosed and proxy	r-XCI	1.116	1.074
AD-diagnosed	r-XCI	1.118	1.082
	e-XCI	1.114	1.087
without biobanks	r-XCI	1.019	1.061
	e-XCI	1.105	1.059
	s-XCI (2df)	0.914	0.735
*variants selected with the PLINK pruning procedure applied on EADB-core variants, which keeps only one variant from each pair of variants with r2>0.8 and within 500 kb from each other, considering only female samples

### Sheet: Table S3
Supplementary Table S3: Correlation (r2) between the r-XCI and e-XCI meta-analyses effect sizes with MAF > 0.01.
r2 were obtained with the square of the correlation of the effect size (beta) between two meta-analyses
			r-XCI						e-XCI
			PCs			PCs + sex			PCs + sex
			AD-diagnosed	without biobanks	AD-diagnosed and proxy	AD-diagnosed	without biobanks	AD-diagnosed and proxy	AD-diagnosed	without biobanks
r-XCI	PCs	AD-diagnosed	1	0.733805	0.564035	0.887945	0.541981	0.450152	0.758206	0.552128
		without biobanks		1	0.431247	0.53495	0.747687	0.272688	0.581019	0.749702
		AD-diagnosed and proxy			1	0.475327	0.308352	0.938195	0.453723	0.325045
	PCs + sex	AD-diagnosed				1	0.620865	0.496216	0.81843	0.579649
		without biobanks					1	0.321153	0.62578	0.804281
		AD-diagnosed and proxy						1	0.453603	0.304327
e-XCI	PCs + sex	AD-diagnosed							1	0.773332
		without biobanks								1

### Sheet: Table S4
Supplementary Table S4: Sensitivity analyses of all X-chromosome-wide signals
					NLGN4X (Xp22.32)						FRMPD4						DMD						GRIA3 (Xq25)
					rs4364769/chrX:5462201:T:G						rs5933929/chrX:11916372:A:C						rs5972406/chrX:31546147:G:A						rs191195705/chrX:122643733:C:A
Approach	Females Coding*	Adjustment	Option	imputation quality filter threshold per study	Effect Allele	EAF	OR [CI%95]	P	Cases	Controls	Effect Allele	EAF	OR [CI%95]	P	Cases	Controls	Effect Allele	EAF	OR [CI%95]	P	Cases	Controls	Effect Allele	EAF	OR [CI%95]	P	Cases	Controls
r-XCI	[0-1]	PCs	AD-diagnosed	0.3	T	0.1202	1.051 [1.012-1.092]	0.009505	63838	806335	C	0.377	0.957 [0.934-0.981]	0.0003933	63838	806335	A	0.071	1.094 [1.045-1.146]	0.0001292	63838	806335	A	0.1097	0.951 [0.913-0.991]	0.01529	63838	806335
r-XCI	[0-1]	PCs	AD-diagnosed and proxy	0.3	T	0.1162	1.079 [1.048-1.110]	2.547e-07	115841	613671	C	0.3777	0.952 [0.935-0.970]	1.984e-07	115841	613671	A	0.0698	1.075 [1.037-1.113]	6.745e-05	115841	613671	A	0.109	0.925 [0.896-0.954]	7.085e-07	115841	613671
r-XCI	[0-1]	PCs	without biobanks	0.3	T	0.1238	1.070 [1.022-1.120]	0.004072	52214	73043	C	0.377	0.951 [0.923-0.979]	0.0007005	52214	73043	A	0.075	1.143 [1.083-1.207]	1.164e-06	52214	73043	A	0.1118	0.938 [0.892-0.986]	0.01142	52214	73043
r-XCI	[0-1]	PCs + sex	AD-diagnosed	0.3	T	0.1216	1.043 [1.002-1.085]	0.03983	58986	795254	C	0.3757	0.955 [0.931-0.980]	0.0004326	58986	795254	A	0.0704	1.079 [1.028-1.134]	0.002301	57455	793838	A	0.1098	0.950 [0.910-0.991]	0.01791	57859	794267
r-XCI	[0-1]	PCs + sex	AD-diagnosed and proxy	0.3	T	0.1168	1.075 [1.044-1.108]	1.524e-06	110989	602590	C	0.377	0.951 [0.933-0.969]	2.011e-07	110989	602590	A	0.0693	1.065 [1.027-1.105]	0.0007596	109458	601174	A	0.109	0.922 [0.894-0.952]	6.71e-07	109862	601603
r-XCI	[0-1]	PCs + sex	without biobanks	0.3	T	0.1266	1.059 [1.008-1.113]	0.02314	47362	61962	C	0.375	0.947 [0.917-0.977]	0.0006771	47362	61962	A	0.0748	1.131 [1.066-1.200]	4.384e-05	45831	60546	A	0.1124	0.934 [0.885-0.985]	0.01219	46235	60975
e-XCI	[0-2]	PCs + sex	AD-diagnosed	0.3	T	0.116	1.030 [1.003-1.058]	0.02743	61767	803834	C	0.3613	0.971 [0.955-0.988]	0.000741	63065	804949	A	0.0699	1.054 [1.020-1.088]	0.00138	60236	802418	A	0.1052	0.968 [0.941-0.997]	0.03005	58808	606418
e-XCI	[0-2]	PCs + sex	without biobanks	0.3	T	0.1247	1.037 [1.004-1.070]	0.02618	50143	70542	C	0.3766	0.968 [0.949-0.988]	0.001555	51441	71657	A	0.0755	1.079 [1.040-1.120]	6.021e-05	48612	69126	A	0.1122	0.965 [0.932-0.998]	0.04016	49016	69555
s-XCI	[0-1]	PCs + sex	without biobanks	0.3	T	0.1221	NA	0.0840409	54012	497599	C	0.3769	NA	0.00193393	54012	497599	A	0.074	NA	3.50271e-05	54012	497599	A	0.1118	NA	0.11301	54012	497599
female-only	[0-2]	PCs	AD-diagnosed	0.3	T	0.121	1.028 [0.997-1.061]	0.08043	37014	439988	C	0.3773	0.978 [0.959-0.998]	0.02796	37790	440569	A	0.0728	1.038 [1.000-1.078]	0.04903	37014	439988	A	0.1106	0.988 [0.955-1.022]	0.489	37014	439988
female-only	[0-2]	PCs	without biobanks	0.3	T	0.124	1.028 [0.991-1.066]	0.1439	31710	40397	C	0.3774	0.976 [0.954-0.998]	0.03436	32486	40978	A	0.0759	1.055 [1.011-1.100]	0.01298	31710	40397	A	0.1124	0.982 [0.945-1.022]	0.3702	31710	40397
female-only	[0-2]	PCs + age + APOE2 + APOE4	AD-diagnosed	0.3	T	0.1205	1.036 [0.998- 1.075]	0.06547	28915	427349	C	0.3769	0.977 [0.954- 1.001]	0.0592	28915	427349	A	0.0711	1.019 [0.973- 1.067]	0.4256	28915	427349	A	0.1086	0.992 [0.953- 1.034]	0.7157	28915	428587
female-only	[0-2]	PCs + age + APOE2 + APOE4	without biobanks	0.3	T	0.1248	1.037 [0.990- 1.085]	0.1263	23671	30069	C	0.3768	0.975 [0.947- 1.004]	0.09305	23671	30069	A	0.0751	1.029 [0.975- 1.087]	0.2967	23671	30069	A	0.1102	0.988 [0.939- 1.039]	0.6346	23671	28996
female-only	[0-2]	PCs + age	AD-diagnosed	0.3	T	0.1212	1.027 [0.992-1.064]	0.1323	30170	432389	C	0.3766	0.976 [0.954-0.998]	0.0303	30946	432970	A	0.0712	1.038 [0.995-1.084]	0.08181	30170	432389	A	0.1085	0.992 [0.954-1.032]	0.6893	28617	427349
female-only	[0-2]	PCs + age	without biobanks	0.3	T	0.1252	1.023 [0.981- 1.067]	0.2832	24866	32798	C	0.3765	0.974 [0.949- 1.001]	0.05445	25642	33379	A	0.0748	1.058 [1.007- 1.112]	0.02557	24866	32798	A	0.1099	0.987 [0.940- 1.035]	0.5826	23313	30069
male-only	[0-1]	PCs	AD-diagnosed	0.3	T	0.121	1.040 [0.989-1.093]	0.1269	24844	364608	C	0.3754	0.954 [0.924-0.985]	0.003597	25366	365142	A	0.0693	1.093 [1.026-1.163]	0.005727	23313	363192	A	0.1093	0.920 [0.869-0.975]	0.004805	21794	167054
male-only	[0-1]	PCs	without biobanks	0.3	T	0.1266	1.067 [1.001-1.138]	0.0458	18524	30907	C	0.3742	0.943 [0.906-0.983]	0.004991	19046	31441	A	0.0742	1.161 [1.074-1.254]	0.0001748	16993	29491	A	0.1117	0.909 [0.846-0.976]	0.008589	17306	29782
male-only	[0-1]	PCs + age + APOE2 + APOE4	AD-diagnosed	0.3	T	0.1207	1.058 [0.999-1.120]	0.05388	20812	352538	C	0.3761	0.962 [0.927-0.998]	0.04087	20812	352538	A	0.0649	1.023 [0.937-1.117]	0.6125	12244	342435	A	0.1068	0.936 [0.871-1.007]	0.07597	12542	219042
male-only	[0-1]	PCs + age + APOE2 + APOE4	without biobanks	0.3	T	0.1282	1.125 [1.040-1.218]	0.003484	14579	20846	C	0.3747	0.954 [0.907-1.004]	0.07318	14579	20846	A	0.0731	1.137 [0.981-1.316]	0.08724	6011	10743	A	0.1096	0.848 [0.743-0.968]	0.01473	6309	22613
male-only	[0-1]	PCs + age	AD-diagnosed	0.3	T	0.1208	1.048 [0.993-1.107]	0.08959	21541	357441	C	0.3759	0.952 [0.919-0.985]	0.005468	22063	357975	A	0.0679	1.067 [0.995-1.144]	0.06913	20010	356025	A	0.1095	0.929 [0.862-1.000]	0.04948	15835	342710
male-only	[0-1]	PCs + age	without biobanks	0.3	T	0.1276	1.102 [1.024-1.186]	0.009408	15221	23740	C	0.3747	0.938 [0.895-0.983]	0.00692	15743	24274	A	0.0734	1.141 [1.042-1.250]	0.004393	13690	22324	A	0.1101	0.897 [0.825-0.975]	0.01058	14003	11018
r-XCI	[0-1]	PCs	AD-diagnosed	0.8	T	0.1194	1.046 [1.006-1.087]	0.02235	62324	803346	C	0.377	0.957 [0.934-0.981]	0.0003933	63838	806335	A	0.071	1.094 [1.045-1.146]	0.0001292	63838	806335	A	0.1099	0.952 [0.913-0.993]	0.02204	58091	790428
r-XCI	[0-1]	PCs	AD-diagnosed and proxy	0.8	T	0.1157	1.076 [1.045-1.107]	8.16e-07	114327	610682	C	0.3777	0.952 [0.935-0.970]	1.984e-07	115841	613671	A	0.0698	1.075 [1.037-1.113]	6.745e-05	115841	613671	A	0.1091	0.924 [0.895-0.954]	9.834e-07	110094	597764
r-XCI	[0-1]	PCs	without biobanks	0.8	T	0.1228	1.061 [1.013-1.112]	0.01213	50700	70054	C	0.377	0.951 [0.923-0.979]	0.0007005	52214	73043	A	0.075	1.143 [1.083-1.207]	1.164e-06	52214	73043		0.1124	0.938 [0.890-0.988]	0.0167	46467	57136
r-XCI	[0-1]	PCs + sex	AD-diagnosed	0.8	T	0.1207	1.040 [1.000-1.083]	0.05358	57741	793976	C	0.3757	0.955 [0.931-0.980]	0.0004326	58986	795254	A	0.0704	1.079 [1.028-1.134]	0.002301	57455	793838	A	0.1099	0.950 [0.910-0.993]	0.02267	55305	787947
r-XCI	[0-1]	PCs + sex	AD-diagnosed and proxy	0.8	T	0.1162	1.074 [1.043-1.107]	2.306e-06	109744	601312	C	0.377	0.951 [0.933-0.969]	2.011e-07	110989	602590	A	0.0693	1.065 [1.027-1.105]	0.0007596	109458	601174	A	0.1091	0.922 [0.893-0.952]	8.466e-07	107308	595283
r-XCI	[0-1]	PCs + sex	without biobanks	0.8	T	0.1253	1.056 [1.004-1.110]	0.03378	46117	60684	C	0.375	0.947 [0.917-0.977]	0.0006771	47362	61962	A	0.0748	1.131 [1.066-1.200]	4.384e-05	45831	60546	A	0.1128	0.934 [0.883-0.987]	0.01573	43681	54655
e-XCI	[0-2]	PCs + sex	AD-diagnosed	0.8	T	0.115	1.027 [0.999-1.055]	0.05529	60344	801607	C	0.3613	0.971 [0.955-0.988]	0.000741	63065	804949	A	0.0699	1.054 [1.020-1.088]	0.00138	60236	802418	A	0.1051	0.967 [0.938-0.996]	0.02772	54641	592462
e-XCI	[0-2]	PCs + sex	without biobanks	0.8	T	0.1236	1.031 [0.999-1.065]	0.05969	48720	68315	C	0.3766	0.968 [0.949-0.988]	0.001555	51441	71657	A	0.0755	1.079 [1.040-1.120]	6.021e-05	48612	69126	A	0.1128	0.962 [0.928-0.997]	0.03562	44849	55599
s-XCI	[0-1]	PCs + sex	without biobanks	0.8	T	0.121	NA	0.116231	52767	496321	C	0.3769	NA	0.00193393	54012	497599	A	0.074	NA	3.50271e-05	54012	497599	A	0.1122	NA	0.170108	48534	483403
female-only	[0-2]	PCs	AD-diagnosed	0.8	T	0.1201	1.023 [0.991-1.056]	0.1621	36149	438230	C	0.3773	0.978 [0.959-0.998]	0.02796	37790	440569	A	0.0728	1.038 [1.000-1.078]	0.04903	37014	439988	A	0.111	0.988 [0.954-1.023]	0.5028	34071	431217
female-only	[0-2]	PCs	without biobanks	0.8	T	0.123	1.020 [0.983-1.059]	0.2925	30845	38639	C	0.3774	0.976 [0.954-0.998]	0.03436	32486	40978	A	0.0759	1.055 [1.011-1.100]	0.01298	31710	40397	A	0.1131	0.982 [0.942-1.023]	0.376	28767	31626
female-only	[0-2]	PCs + age + APOE2 + APOE4	AD-diagnosed	0.8	T	0.1197	1.028 [0.990-1.068]	0.1554	28192	425832	C	0.3769	0.977 [0.954-1.001]	0.0592	28915	427349	A	0.0711	1.019 [0.973-1.067]	0.4256	28915	427349	A	0.1089	0.990 [0.949-1.033]	0.657	26060	423625
female-only	[0-2]	PCs + age + APOE2 + APOE4	without biobanks	0.8	T	0.1237	1.024 [0.978-1.074]	0.3128	22948	28552	C	0.3768	0.975 [0.947-1.004]	0.09305	23671	30069	A	0.0751	1.029 [0.975-1.087]	0.2967	23671	30069	A	0.1109	0.984 [0.932-1.039]	0.5547	20816	24034
female-only	[0-2]	PCs + age	AD-diagnosed	0.8	T	0.1203	1.021 [0.985-1.058]	0.2558	29444	430872	C	0.3766	0.976 [0.954-0.998]	0.0303	30946	432970	A	0.0712	1.038 [0.995-1.084]	0.08181	30170	432389	A	0.1087	0.987 [0.949-1.028]	0.5338	27244	418685
female-only	[0-2]	PCs + age	without biobanks	0.8	T	0.124	1.014 [0.971-1.058]	0.5317	24140	31281	C	0.3765	0.974 [0.949-1.001]	0.05445	25642	33379	A	0.0748	1.058 [1.007-1.112]	0.02557	24866	32798	A	0.1103	0.979 [0.932-1.029]	0.4061	21940	21405
male-only	[0-1]	PCs	AD-diagnosed	0.8	T	0.1202	1.039 [0.988-1.093]	0.1375	24195	363377	C	0.3754	0.954 [0.924-0.985]	0.003597	25366	365142	A	0.0693	1.093 [1.026-1.163]	0.005727	23313	363192	A	0.1093	0.916 [0.864-0.972]	0.003786	20570	161869
male-only	[0-1]	PCs	without biobanks	0.8	T	0.1254	1.067 [1.000-1.139]	0.05026	17875	29676	C	0.3742	0.943 [0.906-0.983]	0.004991	19046	31441	A	0.0742	1.161 [1.074-1.254]	0.0001748	16993	29491	A	0.1119	0.901 [0.837-0.971]	0.006178	16082	24597
male-only	[0-1]	PCs + age + APOE2 + APOE4	AD-diagnosed	0.8	T	0.1198	1.056 [0.997-1.119]	0.06483	20300	351446	C	0.3761	0.962 [0.927-0.998]	0.04087	20812	352538	A	0.0649	1.023 [0.937-1.117]	0.6125	12244	342435	A	0.1066	0.934 [0.866-1.007]	0.07694	11356	213858
male-only	[0-1]	PCs + age + APOE2 + APOE4	without biobanks	0.8	T	0.1267	1.124 [1.037-1.219]	0.004548	14067	19754	C	0.3747	0.954 [0.907-1.004]	0.07318	14579	20846	A	0.0731	1.137 [0.981-1.316]	0.08724	6011	10743	A
male-only	[0-1]	PCs + age	AD-diagnosed	0.8	T	0.1199	1.047 [0.991-1.106]	0.1007	21028	356349	C	0.3759	0.952 [0.919-0.985]	0.005468	22063	357975	A	0.0679	1.067 [0.995-1.144]	0.06913	20010	356025	A	0.1095	0.925 [0.856-0.999]	0.04622	14622	17429
male-only	[0-1]	PCs + age	without biobanks	0.8		0.1262	1.102 [1.023-1.187]	0.01093	14708	22648	C	0.3747	0.938 [0.895-0.983]	0.00692	15743	24274	A	0.0734	1.141 [1.042-1.250]	0.004393	13690	22324	A	0.1102	0.889 [0.814-0.970]	0.008455	12790	246756
interaction genotype-sex	[0-1]	PCs + sex	AD-diagnosed	0.3		0.121	1.017 [0.922-1.123]	0.734246	61858	401622		0.6227	0.997 [0.901-1.103]	0.952109	63156	402932		0.0728	0.987 [0.817-1.192]	0.890258	60327	400206		0.1106	1.061 [0.890-1.265]	0.510238	58808	203444
interaction genotype-sex	[0-1]	PCs + sex	without biobanks	0.3		0.124	0.989 [0.854-1.146]	0.8856	50234	62617		0.6226	0.991 [0.876-1.120]	0.883259	51532	63927		0.0759	0.959 [0.708-1.299]	0.786891	48703	61201		0.1124	1.062 [0.866-1.301]	0.563907	49016	60868
*All OR and confidence intervals were rescaled to the real XCI coding (equivalent to G = {0, 1} for males whatever the approach and G = {0, 0.5, 1} for females for the r-XCI and s-XCI approaches and G = {0, 1, 2} for e-XCI and sex-stratified approaches).

### Sheet: Table S5
Supplementary Table S5: Genotyping chip and imputation panel for each study
Study	Number of AD or proxy-ADD cases	Number of controls	Microarray	Imputation Panel
EADB-core	19977	21525	Illumina GSA	TOPMed Freeze 5
GR@ACE/DEGESCO	6375	6474	Affymetrix Axiom 815K	TOPMed Freeze 5
GERAD	3168	7267	Illumina Human Hap300,500 and 610-quad	TOPMed Freeze 5
Bonn	593	1083	Illumina Human Infinium Omni-Express-Exome-8 and Illumina HumanOmni1-Quad	TOPMed Freeze 5
EADI	2377	6207	Illumina Human 610-quad	TOPMed Freeze 5
DemGene	1691	5920	Illumina Human Omni Express	TOPMed Freeze 5
UKB	3865	427835	Affymetrix UK BiLEVE Axiom array & UK Biobank Axiom array	HRC + UK10K + 1000G
UKB-proxy	55868	235171
FinnGen	7759	305457	ThermoFisher Axiom custom array	Sisu reference panel (SisuV4)
CHS	450	1702	Illumina 370CNV BeadChip	1000 Genomes March 2012
FHS	269	1711	Affymetrix GeneChip® Human Mapping 500K Array Set and 50K Human Gene Focused Panel	1000 Genomes March 2012
RS	985	4985	550K, 550K duo, or 610K Illumina arrays	1000 Genomes March 2012
ACT1	524	1571	Illumina 660	TOPMed Freeze 8
ACT3	135	1012	Illumina Infinium Global Screening Array-24	TOPMed Freeze 8
ADC1	1532	512	Illumina 660	TOPMed Freeze 8
ADC10	726	459	Illumina Infinium Global Screening Array-24	TOPMed Freeze 8
ADC11	392	543	Illumina Infinium Global Screening Array-24	TOPMed Freeze 8
ADC12	275	380	Illumina Infinium Global Screening Array-24	TOPMed Freeze 8
ADC2	623	156	Illumina 660	TOPMed Freeze 8
ADC3	712	549	Illumina Human Omni Express	TOPMed Freeze 8
ADC4	304	377	Illumina Human Omni Express	TOPMed Freeze 8
ADC5	286	505	Illumina Human Omni Express	TOPMed Freeze 8
ADC6	211	335	Illumina Human Omni Express	TOPMed Freeze 8
ADC7	514	790	Illumina OmniExpress Exome	TOPMed Freeze 8
ADC8	422	483	Illumina OmniExpress Exome	TOPMed Freeze 8
ADC9	656	773	Illumina Infinium Global Screening Array-24	TOPMed Freeze 8
ADNI	268	173	Illumina Human 610-quad	TOPMed Freeze 8
GenADA	652	711	Affymetrix 500/Illumina 550/Illumina 1M	TOPMed Freeze 8
NIA-LOAD	1798	1568	Illumina Human 610-quad	TOPMed Freeze 8
MAYO	657	1046	Illumina HapMap300	TOPMed Freeze 8
MIRAGE	377	285	Illumina Human 610-quad/Illumina 330	TOPMed Freeze 8
OHSU	132	152	Illumina HumanCNV370v1_C	TOPMed Freeze 8
TARCC	323	181	Affymetrix 6.0	TOPMed Freeze 8
UKS	596	170	Illumina 550	TOPMed Freeze 8
UM/CWRU/TARCC2	253	188		TOPMed Freeze 8
UM/CWRU/MSSM	1134	1119	Illumina Human660/1M Duo/Affymetrix 6.0	TOPMed Freeze 8
UPITT	1161	829	Illumina Omni-Quad	TOPMed Freeze 8
WASHU1	318	187	Illumina Human 610-quad	TOPMed Freeze 8
PFIZER	692	760	Illumina 550	TOPMed Freeze 8
TGEN2	656	355	Affymetrix 1M	TOPMed Freeze 8
* r-XCI model with robust variance
** sex stratified models

### Sheet: Table S6
Supplementary Table S6: Models considered for each of the random, skewed and escape XCI approaches. Y is the phenotype variable (AD cases or controls), A is the additive genetic effect variable, D is the dominance genetic effect variable and C are the covariates common to all models (principal components and/or the genotyping center if necessary).
Approach	Females coding scheme	Males coding scheme	Equivalent model	Effect measured
Random XCI	0/1/2	0/2	Logit(P (Y = 1)) = β0 + βA x A + βC x C (robust variance)	A (1 df)
Skewed XCI	0/1/2	0/2	Logit(P (Y = 1)) = β0 + βA x A + βD x D + βsex x sex + βC x C	A and D joints (2 df)
Escape XCI	0/1/2	0/1	Logit(P (Y = 1)) = β0 + βA x A + βsex x sex + βC x C	A (1 df)

### Sheet: Table S7
Supplementary Table S7: Sample size per study of the sex-stratified models used for e-XCI approach, sensitivity analyses of r-XCI and sex-stratified meta-analyses
			Adjustment	PCs									PCs + age									PCs + age + APOE2 + APOE4
				Females			Males			All samples			Females			Males			All samples			Females			Males			All samples
			study	total	cases	controls	total	cases	controls	total	cases	controls	total	cases	controls	total	cases	controls	total	cases	controls	total	cases	controls	total	cases	controls	total	cases	controls
			ACT1	1203	330	873	892	194	698	2095	524	1571	1203	330	873	892	194	698	2095	524	1571	1132	325	807	850	194	656	1982	519	1463
			ACT3	632	86	546	515	49	466	1147	135	1012	632	86	546	515	49	466	1147	135	1012	632	86	546	515	49	466	1147	135	1012
			ADC1	1135	832	303	909	700	209	2044	1532	512	1135	832	303	909	700	209	2044	1532	512	1121	826	295	901	694	207	2022	1520	502
			ADC10	627	368	259	558	358	200	1185	726	459	627	368	259	558	358	200	1185	726	459	627	368	259	558	358	200	1185	726	459
			ADC11	547	206	341	388	186	202	935	392	543	547	206	341	388	186	202	935	392	543	547	206	341	388	186	202	935	392	543
			ADC12	380	139	241	275	136	139	655	275	380	NA	NA	NA	NA	NA	NA	NA	NA	NA	NA	NA	NA	NA	NA	NA	NA	NA	NA
			ADC2	416	310	106	363	313	50	779	623	156	416	310	106	363	313	50	779	623	156	372	274	98	328	283	45	700	557	143
			ADC3	741	394	347	520	318	202	1261	712	549	741	394	347	520	318	202	1261	712	549	656	327	329	471	277	194	1127	604	523
			ADC4	409	168	241	272	136	136	681	304	377	409	168	241	272	136	136	681	304	377	393	160	233	255	129	126	648	289	359
			ADC5	483	152	331	308	134	174	791	286	505	483	152	331	308	134	174	791	286	505	466	146	320	298	127	171	764	273	491
			ADC6	348	124	224	198	87	111	546	211	335	348	124	224	198	87	111	546	211	335	338	121	217	196	86	110	534	207	327
			ADC7	767	264	503	537	250	287	1304	514	790	767	264	503	537	250	287	1304	514	790	762	262	500	535	248	287	1297	510	787
			ADC8	517	213	304	388	209	179	905	422	483	517	213	304	388	209	179	905	422	483	517	213	304	388	209	179	905	422	483
			ADC9	786	307	479	643	349	294	1429	656	773	786	307	479	643	349	294	1429	656	773	786	307	479	643	349	294	1429	656	773
			ADNI	183	113	70	258	155	103	441	268	173	183	113	70	258	155	103	441	268	173	183	113	70	258	155	103	441	268	173
			GenADA	826	371	455	537	281	256	1363	652	711	826	371	455	537	281	256	1363	652	711	826	371	455	537	281	256	1363	652	711
			NIA-LOAD	2112	1168	944	1254	630	624	3366	1798	1568	2103	1160	943	1249	627	622	3352	1787	1565	2103	1160	943	1249	627	622	3352	1787	1565
			MAYO	912	377	535	791	280	511	1703	657	1046	912	377	535	791	280	511	1703	657	1046	894	371	523	777	275	502	1671	646	1025
			MIRAGE	409	243	166	253	134	119	662	377	285	409	243	166	253	134	119	662	377	285	402	239	163	251	133	118	653	372	281
			OHSU	166	82	84	118	50	68	284	132	152	166	82	84	118	50	68	284	132	152	164	82	82	117	49	68	281	131	150
			PFIZER	NA	NA	NA	NA	NA	NA	NA	NA	NA	784	373	411	668	319	349	1452	692	760	NA	NA	NA	NA	NA	NA	NA	NA	NA
			TARCC	317	199	118	187	124	63	504	323	181	317	199	118	187	124	63	504	323	181	308	190	118	183	120	63	491	310	181
			TGEN2	NA	NA	NA	NA	NA	NA	NA	NA	NA	573	403	170	388	203	185	961	606	355	NA	NA	NA	NA	NA	NA	NA	NA	NA
			UKS	429	342	87	337	254	83	766	596	170	429	342	87	337	254	83	766	596	170	NA	NA	NA	NA	NA	NA	NA	NA	NA
			UM/CWRU/MSSM	1421	735	686	832	399	433	2253	1134	1119	1421	735	686	832	399	433	2253	1134	1119	1413	731	682	826	397	429	2239	1128	1111
			UM/CWRU/TARCC2	260	144	116	181	109	72	441	253	188	260	144	116	181	109	72	441	253	188	204	129	75	148	104	44	352	233	119
			UPITT	1257	732	525	733	429	304	1990	1161	829	1257	732	525	733	429	304	1990	1161	829	1255	732	523	732	428	304	1987	1160	827
			WASHU1	290	177	113	215	141	74	505	318	187	290	177	113	215	141	74	505	318	187	287	174	113	214	140	74	501	314	187
		Total ADGC		17573	8576	8997	12462	6405	6057	30035	14981	15054	18541	9205	9336	13238	6788	6450	31779	15993	15786	16388	7913	8475	11618	5898	5720	28006	13811	14195
			FHS	NA	NA	NA	NA	NA	NA	NA	NA	NA	1127	178	949	853	91	762	1980	269	1711	NA	NA	NA	NA	NA	NA	NA	NA	NA
			CHS	NA	NA	NA	NA	NA	NA	NA	NA	NA	1324	297	1027	828	153	675	2152	450	1702	NA	NA	NA	NA	NA	NA	NA	NA	NA
			RS	NA	NA	NA	NA	NA	NA	NA	NA	NA	3594	721	2873	2376	264	2112	5970	985	4985	NA	NA	NA	NA	NA	NA	NA	NA	NA
		Total Charge		NA	NA	NA	NA	NA	NA	NA	NA	NA	6045	1196	4849	4057	508	3549	10102	1704	8398	NA	NA	NA	NA	NA	NA	NA	NA	NA
			EADI	5379	1570	3809	3205	807	2398	8584	2377	6207	5355	1553	3802	3193	796	2397	8548	2349	6199	5187	1485	3702	3124	769	2355	8311	2254	6057
			GERAD	5800	2032	3768	4635	1136	3499	10435	3168	7267	NA	NA	NA	NA	NA	NA	NA	NA	NA	NA	NA	NA	NA	NA	NA	NA	NA	NA
			EADB-core	24782	12393	12389	16720	7584	9136	41502	19977	21525	24166	12191	11975	16427	7495	8932	40593	19686	20907	23707	11869	11838	16166	7348	8818	39873	19217	20656
			GRACE	7602	4442	3160	5245	1931	3314	12847	6373	6474	NA	NA	NA	NA	NA	NA	NA	NA	NA	NA	NA	NA	NA	NA	NA	NA	NA	NA
			Bonn	993	393	600	683	200	483	1676	593	1083	981	389	592	673	200	473	1654	589	1065	951	368	583	665	196	469	1616	564	1052
			DemGene	3933	1108	2825	3678	583	3095	7611	1691	5920	3933	1108	2825	3678	583	3095	7611	1691	5920	1462	840	622	1044	487	557	2506	1327	1179
		Total EADB		48489	21938	26551	34166	12241	21925	82655	34179	48476	116821	46420	70401	199476	80599	118877	316297	127019	189278	515773	207618	308155	832070	334637	497433	1347843	542255	805588
			UKBB	233439	2033	231406	198261	1832	196429	431700	3865	427835	171456	3271	168185	141760	4488	137272	313216	7759	305457	169095	3211	165884	139674	4401	135273	308769	7612	301157
			UKBB-proxy	160938	31379	129559	130101	24489	105612	291039	55868	235171	160938	31379	129559	130101	24489	105612	291039	55868	235171	160930	31375	129555	130093	24486	105607	291023	55861	235162
			FinnGen	171456	3271	168185	141760	4488	137272	313216	7759	305457	233608	2033	231575	198430	1832	196598	432038	3865	428173	233429	2033	231396	198251	1832	196419	431680	3865	427815
Model	meta-analysis specificity
rXCI sex-adjusted	only case-control studies and biobanks	Total AD-diagnosed		468845	34650	434195	385395	24336	361059	854240	58986	795254	227247	27575	199672	180924	20140	160784	408171	47715	360456	214687	24526	190161	171042	18472	152570	385729	42998	342731
rXCI sex-adjusted	only case-control studies and biobanks	Total AD-proxy		396344	63996	332348	317235	46993	270242	713579	110989	602590	216729	55683	161046	169265	40141	129124	385994	95824	290170	206522	52690	153832	161461	38557	122904	367983	91247	276736
sex-stratified*		Total AD-diagnosed		478359	37790	440569	391762	25996	365766	870121	63786	806335	464085	30946	433139	381456	22690	358766	845541	53636	791905	450219	27719	422500	370542	20931	349611	820761	48650	772111
sex-stratified*		Total AD-proxy		405858	67136	338722	323602	48653	274949	729460	115789	613671	453567	59054	394513	369797	42691	327106	823364	101745	721619	442054	55883	386171	360961	41016	319945	803015	96899	706116
eXCI*	only females for family studies	Total AD-diagnosed		478359	37790	440569	391762	25996	365766	870121	63786	806335	230477	28913	201564	183026	20858	162168	413503	49771	363732	216790	25686	191104	172291	19099	153192	389081	44785	344296
*the models adjusted on PCs + age was included in the main meta-analysis (PCs only) for all three CHARGE studies (FHS, CHS, RS), PFIZER and TGEN2
